# Shared genetic and neuroimmune architecture links type 1 diabetes with neurocognitive traits

**DOI:** 10.1101/2025.09.14.25335719

**Authors:** Priscilla Saarah, Zehra A. Syeda, Ziang Xu, Yikai Dong, Annie Jiang, Michelle Shanguayhia, Sourav Roy, Biqing Zhu, Le Zhang, Andrew T. Dewan, Samira Asgari, David A. Alagpulinsa

**Affiliations:** Yale Center for Molecular & Systems Metabolism, Yale University School of Medicine, New Haven, CT, USA; Department of Comparative Medicine, Yale University School of Medicine, New Haven, CT, USA; Program of Computational Biology and Bioinformatics, Yale University, New Haven, CT 06510, USA; Department of Neurology, Yale University School of Medicine, New Haven, CT, USA; Department of Neuroscience, Yale University School of Medicine, New Haven, CT, USA; Department of Chronic Disease Epidemiology, Yale School of Public Health, New Haven, CT, USA; Center for Perinatal, Pediatric and Environmental Epidemiology, Yale School of Public Health, New Haven, CT, USA; Institute for Genomic Health, Icahn School of Medicine at Mount Sinai, New York, NY, USA; Department of Genetics and Genomic Sciences, Icahn School of Medicine at Mount Sinai, New York, NY, USA

## Abstract

Type 1 diabetes (T1D), particularly with childhood onset, is associated with altered cognitive traits and neuropsychiatric risk, yet the biological bases remain unclear. Here, we integrate genome-wide association variants with single-cell epigenomic profiles and show that T1D heritability is enriched in accessible chromatin of human brain-resident cells, notably microglia, across neurodevelopment into adulthood. FDR-corrected cross-trait genetic correlation analyses revealed negative correlations of T1D with intelligence, executive function, and bipolar disorder, and a positive correlation with myasthenia gravis. Joint association analyses identified pleiotropic loci influencing both T1D and neurocognitive traits, including the neurogenomic hub 17q21.31. FDR-corrected Mendelian randomization further demonstrated protective effects of educational attainment, intelligence, Alzheimer’s disease, and bipolar disorder on T1D risk, while multiple sclerosis, myasthenia gravis, obsessive-compulsive disorder, short sleep duration, and attention-deficit/hyperactivity disorder increased T1D risk. In the reverse direction, T1D liability was associated with increased risk of myasthenia gravis and migraine, and reduced risk of schizophrenia and bipolar disorder. Genetic regulation of several brain- and immune-expressed genes, notably within 17q21.31, jointly influences T1D and neurocognitive traits, with some showing differential expression in disease-affected versus control tissue. Together, these findings highlight pleiotropic genetic and neuroimmune mechanisms that link T1D with both cognition and neuropsychiatric disease risk.
