## Supplementary Table 2 for "Shared genetic and neuroimmune architecture links type 1 diabetes with neurocognitive traits"

### Sheet: Sheet1
Trait 1	Trait 2	rg	se	z	p	h2_obs	h2_obs_se	h2_int	h2_int_se	gcov_int	gcov_int_se
T1D	Alzheimer’s disease	0.0704	0.0463	1.5224	0.1279	0.0428	0.0064	1.0715	0.0283	0.0139	0.0059
T1D	Multiple sclerosis	0.198	0.0963	2.057	0.0397	0.3286	0.0611	1.3723	0.297	0.032	0.0539
T1D	Autism spectrum disorder	-0.1063	0.0481	-2.2094	0.0271	0.0438	0.007	1.0579	0.0244	0.01	0.0074
T1D	MDD	-0.0272	0.0382	-0.7107	0.4773	0.0426	0.0064	1.0728	0.0291	0.0048	0.0053
T1D	Intelligence	-0.0946	0.024	-3.9517	7.7597e-05	0.0428	0.0065	1.0712	0.0296	-0.0003	0.0062
T1D	OCD	-0.1071	0.0586	-1.8273	0.0677	0.0423	0.007	1.073	0.0328	0.0093	0.005
T1D	PTSD	-0.0051	0.0701	-0.0721	0.9425	0.0424	0.0066	1.0746	0.0307	0.01	0.0057
T1D	Educational attainment	-0.0648	0.0279	-2.3265	0.02	0.0424	0.0064	1.0739	0.0294	-0.0184	0.0062
T1D	Myasthenia gravis	0.3674	0.079	4.6478	3.3544e-06	0.0426	0.0065	1.0724	0.0297	0.0168	0.0068
T1D	Parkinson’s disease	0.0152	0.0444	0.3421	0.7323	0.0428	0.0063	1.0704	0.0285	0.0039	0.0054
T1D	ADHD	-0.0152	0.0306	-0.4971	0.6191	0.0443	0.0064	1.0531	0.0199	0.0212	0.0072
T1D	Bipolar disorder	-0.1123	0.0281	-3.997	6.4163e-05	0.0424	0.0064	1.0747	0.0296	0.0542	0.0059
T1D	Insomnia	0.0699	0.0331	2.1137	0.0345	0.0422	0.0067	1.0774	0.0316	0.0036	0.0061
T1D	Ischemic Stroke	0.0857	0.0566	1.514	0.13	0.0425	0.0065	1.0741	0.0297	0.0471	0.0061
T1D	Long sleep	0.0326	0.0485	0.6715	0.5019	0.0463	0.0077	1.0791	0.0364	0.0097	0.006
T1D	Migraine	0.0986	0.0389	2.5369	0.0112	0.0451	0.0063	1.0417	0.0168	0.022	0.0059
T1D	Neuroticism	0.0294	0.0247	1.1931	0.2328	0.0428	0.0065	1.0714	0.0297	0.0116	0.0062
T1D	ALS	0.0389	0.0565	0.689	0.4909	0.0429	0.0068	1.0694	0.0323	0.0072	0.006
T1D	Executive function	-0.0831	0.0259	-3.2055	0.0013	0.042	0.0068	1.0789	0.0328	0.0046	0.0065
T1D	Schizophrenia	-0.0303	0.0237	-1.2746	0.2025	0.0425	0.0064	1.0739	0.0295	0.09	0.0062
T1D	Short sleep	0.0532	0.0288	1.8444	0.0651	0.0456	0.0079	1.0801	0.037	0.0064	0.0062
