## Supplementary Table 4 for "Shared genetic and neuroimmune architecture links type 1 diabetes with neurocognitive traits"

### Sheet: T1D_exp_Neuro_out
Exposure	No. SNPs	Outcome	MR Method	OR	95% CI	P value	Egger Intercept	P value
T1D	43	ADHD	IVW (mre)	1.01	1.00-1.02	0.186	-0.00229	0.402
	43		Weighted Median	1.01	0.99-1.04	0.351
	43		MR-Egger	1.02	0.99-1.05	0.192
T1D	54	ALS	IVW (mre)	0.98	0.96-1.00	0.0201	0.00707	0.0143
	54		Weighted Median	0.97	0.94-1.00	0.0451
	54		MR-Egger	0.95	0.93-0.98	0.000994
T1D	51	AD	IVW (mre)	0.99	0.98-1.00	0.15	0.00309	0.136
	51		Weighted Median	0.98	0.96-1.00	0.0447
	51		MR-Egger	0.98	0.96-1.00	0.0497
T1D	55	ASD	IVW (mre)	0.99	0.98-1.01	0.464	0.000552	0.859
	55		Weighted Median	0.99	0.96-1.01	0.26
	55		MR-Egger	0.99	0.97-1.02	0.563
T1D	51	BPD	IVW (mre)	0.98	0.96-0.99	0.00888	0.000886	0.74
	51		Weighted Median	0.97	0.95-1.00	0.0288
	51		MR-Egger	0.97	0.95-1.00	0.07
T1D	59	MDD	IVW (mre)	0.98	0.97-1.00	0.0489	0.000553	0.865
	59		Weighted Median	1	0.97-1.03	0.854
	59		MR-Egger	0.98	0.95-1.01	0.248
T1D	51	Education	IVW (mre)	1	0.99-1.00	0.129	-0.00108	0.136
	51		Weighted Median	1	0.99-1.01	0.822
	51		MR-Egger	1	0.99-1.01	0.686
T1D	60	Insomnia	IVW (mre)	1	0.99-1.01	0.8	-0.00179	0.0992
	60		Weighted Median	1.01	1.00-1.02	0.126
	60		MR-Egger	1.01	1.00-1.02	0.176
T1D	47	Intelligence	IVW (mre)	1	0.99-1.00	0.127	-3.07e-05	0.966
	47		Weighted Median	1	0.99-1.00	0.214
	47		MR-Egger	1	0.99-1.00	0.369
T1D	53	I. stroke	IVW (mre)	1.01	1.00-1.02	0.0288	0.00391	0.0483
	53		Weighted Median	1.01	0.99-1.03	0.399
	53		MR-Egger	1	0.98-1.02	0.722
T1D	48	Long sleep	IVW (mre)	1.01	0.99-1.03	0.223	0.0028	0.368
	48		Weighted Median	1.01	0.98-1.03	0.724
	48		MR-Egger	1	0.97-1.03	0.95
T1D	58	Migraine	IVW (mre)	1.02	1.01-1.03	0.00182	0.00246	0.16
	58		Weighted Median	1.01	0.99-1.03	0.27
	58		MR-Egger	1.01	0.99-1.03	0.449
T1D	8	MS	IVW (mre)	1.05	0.94-1.18	0.38	-0.0498	0.0418
	8		Weighted Median	1.06	0.92-1.21	0.455
	8		MR-Egger	1.46	1.12-1.91	0.0312
T1D	39	MG	IVW (mre)	1.2	1.12-1.28	7e-08	0.00481	0.673
	39		Weighted Median	1.19	1.07-1.32	0.0013
	39		MR-Egger	1.18	1.05-1.33	0.0106
T1D	53	Neuroticism	IVW (mre)	1.01	1.00-1.02	0.0978	0.000364	0.846
	53		Weighted Median	1.02	1.00-1.03	0.0895
	53		MR-Egger	1.01	0.99-1.03	0.387
T1D	48	OCD	IVW (mre)	0.98	0.93-1.03	0.345	0.00264	0.78
	48		Weighted Median	0.97	0.89-1.05	0.431
	48		MR-Egger	0.96	0.88-1.06	0.463
T1D	56	Parkinson’s	IVW (mre)	0.97	0.95-1.00	0.0479	0.00912	0.0656
	56		Weighted Median	0.95	0.91-0.99	0.0162
	56		MR-Egger	0.94	0.90-0.99	0.0118
T1D	54	PTSD	IVW (mre)	1	0.99-1.00	0.0985	0.000124	0.826
	54		Weighted Median	1	0.99-1.00	0.286
	54		MR-Egger	1	0.99-1.00	0.3
T1D	48	SCZ	IVW (mre)	0.98	0.96-0.99	0.00761	0.000698	0.814
	48		Weighted Median	0.97	0.95-1.00	0.0587
	48		MR-Egger	0.97	0.94-1.01	0.202
T1D	46	Short sleep	IVW (mre)	1	0.99-1.02	0.371	-0.00284	0.147
	46		Weighted Median	1.01	0.99-1.02	0.429
	46		MR-Egger	1.01	1.00-1.03	0.102

### Sheet: Neuro_exp_T1D_out
Exposure	No. SNPs	Outcome	MR Method	OR	95% CI	P value	Egger Intercept	P value
ADHD	20	T1D	IVW (mre)	0.9	0.83-0.98	0.0159	0.000822	0.968
	20		Weighted Median	0.89	0.77-1.03	0.131
	20		MR-Egger	0.89	0.48-1.66	0.723
AD	20	T1D	IVW (mre)	0.8	0.73-0.88	4.17e-06	-0.00362	0.824
	20		Weighted Median	0.83	0.72-0.97	0.0202
	20		MR-Egger	0.85	0.52-1.37	0.506
ALS	10	T1D	IVW (mre)	0.98	0.88-1.10	0.791056	-0.0207048	0.946533
	10		Weighted Median	0.96	0.83-1.10	0.5773
	10		MR-Egger	1.09	0.83-1.40	0.5669
ASD	1	T1D	Wald Ratio	0.69	0.48-1.00	0.0513
			Weighted Median
			MR-Egger
BPD	36	T1D	IVW (mre)	0.82	0.76-0.89	1.2e-06	0.023	0.222
	36		Weighted Median	0.83	0.74-0.94	0.00222
	36		MR-Egger	0.57	0.32-1.02	0.0673
Depression	1	T1D	Wald Ratio	0.82	0.53-1.27	0.38
			Weighted Median
			MR-Egger
Education	52	T1D	IVW (mre)	0.67	0.53-0.85	0.000822	-0.0149	0.21
	52		Weighted Median	0.57	0.39-0.83	0.00324
	52		MR-Egger	1.55	0.41-5.78	0.52
Insomnia	9	T1D	IVW (mre)	1.05	0.79-1.39	0.743	0.0354	0.555
	9		Weighted Median	0.91	0.61-1.37	0.651
	9		MR-Egger	0.37	0.01-10.28	0.574
Intelligence	128	T1D	IVW (mre)	0.81	0.71-0.93	0.002	0.00816	0.286
	128		Weighted Median	0.78	0.64-0.96	0.0194
	128		MR-Egger	0.53	0.24-1.16	0.116
I. stroke	14	T1D	IVW (mre)	0.99	0.86-1.14	0.904	0.0331	0.408
	14		Weighted Median	0.94	0.74-1.19	0.599
	14		MR-Egger	0.51	0.11-2.37	0.405
Long sleep	1	T1D	Wald Ratio	1.16	0.73-1.84	0.534
			Weighted Median
			MR-Egger
Migraine	31	T1D	IVW (mre)	0.98	0.90-1.07	0.668	0.0084	0.31
	31		Weighted Median	0.96	0.84-1.11	0.619
	31		MR-Egger	0.86	0.66-1.13	0.285
MS	13	T1D	IVW (mre)	1.18	1.09-1.27	2.28e-05	-0.0146	0.679
	13		Weighted Median	1.18	1.08-1.29	0.00033
	13		MR-Egger	1.31	0.81-2.12	0.302
MG		T1D	IVW (mre)
			Weighted Median
			MR-Egger
Neuroticism	97	T1D	IVW (mre)	0.98	0.92-1.05	0.587	0.00421	0.724
	97		Weighted Median	0.98	0.89-1.07	0.609
	97		MR-Egger	0.9	0.56-1.45	0.675
OCD	11	T1D	IVW (mre)	1.07	1.02-1.12	0.00365	-0.0224	0.267
	11		Weighted Median	1.05	0.97-1.13	0.21
	11		MR-Egger	1.16	1.00-1.35	0.0819
Parkinson’s	10	T1D	IVW (mre)	1.07	1.01-1.14	0.0194	-0.0311	0.0891
	10		Weighted Median	1.13	1.04-1.23	0.00598
	10		MR-Egger	1.3	1.06-1.61	0.0362
PTSD	49	T1D	IVW (mre)	1.12	0.80-1.58	0.509	-0.00694	0.696
	49		Weighted Median	1.22	0.71-2.07	0.472
	49		MR-Egger	1.98	0.11-34.56	0.641
SCZ	120	T1D	IVW (mre)	1.01	0.96-1.05	0.765	-0.00247	0.693
	120		Weighted Median	1	0.94-1.07	0.896
	120		MR-Egger	1.05	0.86-1.27	0.653
Short sleep	15	T1D	IVW (mre)	1.26	1.05-1.50	0.011	-0.0413	0.157
	15		Weighted Median	1.29	1.01-1.64	0.0444
	15		MR-Egger	2.97	0.96-9.24	0.0824
